# Human milk short-chain fatty acid concentrations are not associated with early childhood allergic disease

**DOI:** 10.64898/2026.07.12.26357877

**Authors:** Lisa F. Stinson, Debra J. Palmer, Susan L. Prescott, Nina D’Vaz, Vaitheeswari, Kevin Huynh, Thy Duong, Peter J. Meikle, Donna T. Geddes, Alexandra D. George

## Abstract

**Background:** Short-chain fatty acids (SCFAs) are microbial metabolites with immunoregulatory properties. Human milk contains SCFAs which have been proposed as potential modulators of infant immune development. We aimed to examine associations between human milk SCFA concentrations and infant allergic disease outcomes in a high-risk cohort of infants of atopic mothers.

**Methods:** SCFAs were measured by targeted liquid chromatography-mass spectrometry in human milk samples collected at 3 and 6 months postpartum from atopic mothers enrolled in the Infant Fish Oil Supplementation (IFOS) Study (n=147). Associations between milk SCFA concentrations and early childhood allergic disease outcomes (atopic dermatitis, food allergy, allergic rhinitis, and allergen sensitisation at 1 and 2-3 years) were examined using logistic regression.

**Results:** Human milk SCFA concentrations were broadly stable between 3 and 6 months postpartum, except for acetate which was significantly elevated at 6 months. No significant associations were observed between human milk SCFA concentrations and any allergic disease outcome after correction for multiple comparisons (all p>0.05).

**Conclusions:** Human milk SCFA concentrations are not associated with allergic disease outcomes up to 4 years of age. These findings suggest that oral SCFA exposure via human milk is insufficient to reduce infant allergy risk, and that gut SCFA production may be a more relevant target for future allergy prevention research.
