## Supplementary Tables for "Human milk short-chain fatty acid concentrations are not associated with early childhood allergic disease"

### Sheet: S1
Supplementary Table 1. Participant characteristics (n = 147)
Characteristic	n (%) or mean (SD)
Maternal age at recruitment	33.6 ± 4.3
Maternal allergy type
Food allergy	38 (25.9%)
Atopic dermatitis	64 (43.5%)
Asthma	80 (54.4%)
Allergic rhinitis	111 (75.5%)
Parity	1.9 ± 0.86
Delivery mode
Vaginal	91 (61.9%)
Caesarean	53 (36.1%)
Missing	3 (2%)
Birth season
Spring	42 (28.6%)
Summer	30 (20.4%)
Autumn	29 (19.7%)
Winter	46 (31.3%)
Infant sex
Female	78 (53.1%)
Male	69 (46.9%)
Infant gestational age at delivery	39.3 ± 1.15
Exclusively breastfed at 3 months	116 (79%)
Exclusively breastfed at 6 months	69 (47%)
Duration of breastfeeding (months)	12.2 ± 5.4

### Sheet: S2
Supplementary Table 2: Full logistic regression model results for associations between human milk SCFA concentrations at 3 months postpartum and infant allergic disease outcomes at 1 and 2-3 years of age
Outcome	SCFA	β	SE	p (un-adjusted)	p (BH-adjusted)	OR	95% CI	n
Sensitisation (1Y)	Acetate	0.3381	0.1941	0.0816	0.36	1.4022	0.9585–2.0515	140
Sensitisation (1Y)	Propionate	0.3377	0.207	0.1029	0.36	1.4017	0.9342–2.1032	140
Sensitisation (1Y)	Butyrate	0.2505	0.2096	0.232	0.406	1.2846	0.8519–1.9372	140
Sensitisation (1Y)	Isobutyrate	0.0399	0.184	0.8282	0.8282	1.0407	0.7257–1.4926	140
Sensitisation (1Y)	Valerate	0.0986	0.1883	0.6006	0.7007	1.1036	0.7630–1.5962	140
Sensitisation (1Y)	Isovalerate	0.1517	0.1791	0.3969	0.5556	1.1639	0.8193–1.6533	140
Sensitisation (1Y)	Caproate	0.3029	0.2497	0.2251	0.406	1.3538	0.8299–2.2084	140
Sensitisation (2-3Y)	Acetate	0.3161	0.2233	0.157	0.5494	1.3718	0.8855–2.1251	118
Sensitisation (2-3Y)	Propionate	0.1908	0.2167	0.3785	0.8832	1.2102	0.7915–1.8506	118
Sensitisation (2-3Y)	Butyrate	0.0266	0.2	0.8944	0.9535	1.0269	0.6939–1.5199	118
Sensitisation (2-3Y)	Isobutyrate	0.0952	0.2051	0.6426	0.9535	1.0999	0.7358–1.6440	118
Sensitisation (2-3Y)	Valerate	0.0123	0.2102	0.9535	0.9535	1.0123	0.6705–1.5284	118
Sensitisation (2-3Y)	Isovalerate	0.2814	0.1982	0.1557	0.5494	1.325	0.8985–1.9540	118
Sensitisation (2-3Y)	Caproate	0.0509	0.2007	0.7997	0.9535	1.0522	0.7101–1.5592	118
Sensitisation (ever)	Acetate	0.3953	0.2234	0.0769	0.4943	1.4848	0.9582–2.3007	123
Sensitisation (ever)	Propionate	0.257	0.2058	0.2119	0.4943	1.293	0.8638–1.9355	123
Sensitisation (ever)	Butyrate	0.125	0.1896	0.5098	0.7044	1.1331	0.7815–1.6429	123
Sensitisation (ever)	Isobutyrate	0.0366	0.1855	0.8436	0.8436	1.0373	0.7211–1.4920	123
Sensitisation (ever)	Valerate	0.0996	0.1919	0.6038	0.7044	1.1047	0.7584–1.6092	123
Sensitisation (ever)	Isovalerate	0.2562	0.1955	0.1901	0.4943	1.292	0.8807–1.8955	123
Sensitisation (ever)	Caproate	0.1393	0.1963	0.4779	0.7044	1.1495	0.7823–1.6890	123
Any allergic disease (1Y)	Acetate	0.4665	0.2238	0.0371	0.2596	1.5944	1.0283–2.4722	117
Any allergic disease (1Y)	Propionate	0.2863	0.2034	0.1592	0.2786	1.3315	0.8938–1.9837	117
Any allergic disease (1Y)	Butyrate	-0.0252	0.1822	0.8901	0.8901	0.9751	0.6823–1.3936	117
Any allergic disease (1Y)	Isobutyrate	0.3276	0.1961	0.0948	0.2773	1.3876	0.9448–2.0380	117
Any allergic disease (1Y)	Valerate	-0.0425	0.185	0.8184	0.8901	0.9584	0.6669–1.3773	117
Any allergic disease (1Y)	Isovalerate	0.3325	0.2132	0.1188	0.2773	1.3944	0.9182–2.1176	117
Any allergic disease (1Y)	Caproate	-0.031	0.1802	0.8633	0.8901	0.9695	0.6809–1.3802	117
Any allergic disease (2-3Y)	Acetate	0.3124	0.2266	0.1681	0.8505	1.3667	0.8765–2.1312	117
Any allergic disease (2-3Y)	Propionate	0.0784	0.2022	0.6982	0.8505	1.0815	0.7277–1.6074	117
Any allergic disease (2-3Y)	Butyrate	-0.157	0.1968	0.425	0.8505	0.8547	0.5811–1.2570	117
Any allergic disease (2-3Y)	Isobutyrate	0.0359	0.1903	0.8505	0.8505	1.0365	0.7138–1.5050	117
Any allergic disease (2-3Y)	Valerate	-0.0912	0.1966	0.6425	0.8505	0.9128	0.6210–1.3418	117
Any allergic disease (2-3Y)	Isovalerate	0.0553	0.178	0.756	0.8505	1.0569	0.7456–1.4981	117
Any allergic disease (2-3Y)	Caproate	-0.1888	0.2152	0.3803	0.8505	0.8279	0.5430–1.2624	117
Any allergic disease (ever)	Acetate	0.5831	0.2866	0.0419	0.2934	1.7915	1.0216–3.1418	115
Any allergic disease (ever)	Propionate	0.1871	0.2367	0.4293	0.7513	1.2058	0.7581–1.9177	115
Any allergic disease (ever)	Butyrate	-0.0159	0.2095	0.9393	0.9393	0.9842	0.6528–1.4838	115
Any allergic disease (ever)	Isobutyrate	0.1923	0.2141	0.369	0.7513	1.2121	0.7967–1.8440	115
Any allergic disease (ever)	Valerate	-0.071	0.221	0.7481	0.9393	0.9315	0.6040–1.4365	115
Any allergic disease (ever)	Isovalerate	0.3409	0.2589	0.1879	0.6578	1.4061	0.8466–2.3355	115
Any allergic disease (ever)	Caproate	-0.0312	0.2118	0.8828	0.9393	0.9693	0.6400–1.4679	115
Atopic dermatitis (1Y)	Acetate	0.1186	0.1818	0.514	0.9023	1.1259	0.7885–1.6078	122
Atopic dermatitis (1Y)	Propionate	0.1236	0.1992	0.5349	0.9023	1.1316	0.7658–1.6721	122
Atopic dermatitis (1Y)	Butyrate	-0.077	0.181	0.6706	0.9023	0.9259	0.6494–1.3201	122
Atopic dermatitis (1Y)	Isobutyrate	0.277	0.189	0.1428	0.9023	1.3192	0.9107–1.9108	122
Atopic dermatitis (1Y)	Valerate	0.007	0.1856	0.97	0.97	1.007	0.6999–1.4489	122
Atopic dermatitis (1Y)	Isovalerate	0.0504	0.1751	0.7734	0.9023	1.0517	0.7461–1.4824	122
Atopic dermatitis (1Y)	Caproate	-0.0989	0.181	0.5848	0.9023	0.9059	0.6354–1.2915	122
Atopic dermatitis (2-3Y)	Acetate	0.1306	0.2101	0.5341	0.7478	1.1395	0.7549–1.7200	117
Atopic dermatitis (2-3Y)	Propionate	0.0964	0.208	0.6429	0.7501	1.1012	0.7326–1.6554	117
Atopic dermatitis (2-3Y)	Butyrate	-0.1843	0.192	0.337	0.7011	0.8317	0.5709–1.2116	117
Atopic dermatitis (2-3Y)	Isobutyrate	0.1677	0.1995	0.4006	0.7011	1.1826	0.7998–1.7484	117
Atopic dermatitis (2-3Y)	Valerate	0.033	0.203	0.8707	0.8707	1.0336	0.6943–1.5386	117
Atopic dermatitis (2-3Y)	Isovalerate	-0.2352	0.2217	0.2887	0.7011	0.7904	0.5119–1.2205	117
Atopic dermatitis (2-3Y)	Caproate	-0.2597	0.21	0.2162	0.7011	0.7713	0.5111–1.1640	117
Atopic dermatitis (ever)	Acetate	0.194	0.2114	0.3589	0.7178	1.2141	0.8022–1.8374	113
Atopic dermatitis (ever)	Propionate	0.2179	0.2113	0.3022	0.7178	1.2435	0.8219–1.8814	113
Atopic dermatitis (ever)	Butyrate	-0.0722	0.1858	0.6976	0.8139	0.9303	0.6464–1.3391	113
Atopic dermatitis (ever)	Isobutyrate	0.2575	0.1984	0.1943	0.7178	1.2937	0.8769–1.9085	113
Atopic dermatitis (ever)	Valerate	0.1313	0.1975	0.506	0.7178	1.1404	0.7744–1.6793	113
Atopic dermatitis (ever)	Isovalerate	-0.0068	0.1804	0.9699	0.9699	0.9932	0.6974–1.4145	113
Atopic dermatitis (ever)	Caproate	-0.1286	0.1965	0.5127	0.7178	0.8793	0.5982–1.2924	113
Food allergy (1Y)	Acetate	0.5221	0.2382	0.0284	0.1503	1.6856	1.0568–2.6885	116
Food allergy (1Y)	Propionate	0.3605	0.2432	0.1381	0.1748	1.4341	0.8904–2.3097	116
Food allergy (1Y)	Butyrate	0.529	0.286	0.0644	0.1503	1.6972	0.9688–2.9731	116
Food allergy (1Y)	Isobutyrate	0.3282	0.2278	0.1498	0.1748	1.3884	0.8883–2.1700	116
Food allergy (1Y)	Valerate	0.2166	0.2246	0.3347	0.3347	1.2419	0.7997–1.9286	116
Food allergy (1Y)	Isovalerate	0.2997	0.205	0.1436	0.1748	1.3495	0.9030–2.0168	116
Food allergy (1Y)	Caproate	0.6918	0.3616	0.0557	0.1503	1.9974	0.9832–4.0578	116
Food allergy (2-3Y)	Acetate	0.5131	0.2572	0.046	0.3222	1.6705	1.0091–2.7656	118
Food allergy (2-3Y)	Propionate	0.2511	0.2369	0.2891	0.6747	1.2854	0.8080–2.0450	118
Food allergy (2-3Y)	Butyrate	-0.0032	0.2201	0.9885	0.9885	0.9968	0.6476–1.5345	118
Food allergy (2-3Y)	Isobutyrate	0.0811	0.2223	0.7153	0.9885	1.0845	0.7014–1.6768	118
Food allergy (2-3Y)	Valerate	0.0771	0.2292	0.7367	0.9885	1.0801	0.6893–1.6926	118
Food allergy (2-3Y)	Isovalerate	0.211	0.1956	0.2808	0.6747	1.2349	0.8416–1.8120	118
Food allergy (2-3Y)	Caproate	-0.0059	0.213	0.978	0.9885	0.9941	0.6549–1.5092	118
Food allergy (ever)	Acetate	0.5243	0.2601	0.0438	0.3067	1.6893	1.0146–2.8127	106
Food allergy (ever)	Propionate	0.1963	0.2292	0.3919	0.6105	1.2168	0.7764–1.9071	106
Food allergy (ever)	Butyrate	0.1721	0.2185	0.431	0.6105	1.1878	0.7740–1.8228	106
Food allergy (ever)	Isobutyrate	0.1196	0.2097	0.5683	0.6631	1.1271	0.7472–1.7000	106
Food allergy (ever)	Valerate	0.0594	0.2173	0.7845	0.7845	1.0612	0.6931–1.6248	106
Food allergy (ever)	Isovalerate	0.2025	0.1951	0.2993	0.6105	1.2245	0.8353–1.7949	106
Food allergy (ever)	Caproate	0.1806	0.2319	0.4361	0.6105	1.1979	0.7604–1.8872	106
Allergic rhinitis (2-3Y)	Acetate	0.4751	0.2468	0.0543	0.3643	1.6081	0.9913–2.6086	118
Allergic rhinitis (2-3Y)	Propionate	0.1103	0.2347	0.6382	0.8935	1.1167	0.7050–1.7688	118
Allergic rhinitis (2-3Y)	Butyrate	0.3642	0.2568	0.1561	0.3643	1.4394	0.8701–2.3812	118
Allergic rhinitis (2-3Y)	Isobutyrate	-0.0254	0.2299	0.9122	0.9122	0.975	0.6212–1.5301	118
Allergic rhinitis (2-3Y)	Valerate	0.0403	0.2298	0.8608	0.9122	1.0411	0.6636–1.6334	118
Allergic rhinitis (2-3Y)	Isovalerate	0.2223	0.1966	0.2582	0.4519	1.2489	0.8495–1.8360	118
Allergic rhinitis (2-3Y)	Caproate	0.4751	0.3276	0.147	0.3643	1.6082	0.8462–3.0561	118

### Sheet: S3
Supplementary Table 3: Sensitivity analysis: logistic regression model results additionally adjusted for feeding mode at 3 months postpartum.
Outcome	SCFA	β	SE	p (un-adjusted)	p (BH-adjusted)	OR	95% CI	n
Sensitisation (1Y)	Acetate	0.3379	0.1941	0.0817	0.3722	1.402	0.9584–2.0509	140
Sensitisation (1Y)	Propionate	0.3353	0.2076	0.1063	0.3722	1.3983	0.9308–2.1006	140
Sensitisation (1Y)	Butyrate	0.2526	0.2084	0.2255	0.3945	1.2874	0.8557–1.9368	140
Sensitisation (1Y)	Isobutyrate	0.0414	0.1844	0.8223	0.8223	1.0423	0.7262–1.4960	140
Sensitisation (1Y)	Valerate	0.094	0.1892	0.6194	0.7227	1.0985	0.7581–1.5917	140
Sensitisation (1Y)	Isovalerate	0.1496	0.1791	0.4036	0.565	1.1614	0.8176–1.6497	140
Sensitisation (1Y)	Caproate	0.3075	0.2481	0.2152	0.3945	1.36	0.8363–2.2117	140
Sensitisation (2-3Y)	Acetate	0.3275	0.2257	0.1467	0.5524	1.3876	0.8916–2.1595	118
Sensitisation (2-3Y)	Propionate	0.1913	0.217	0.378	0.882	1.2108	0.7913–1.8527	118
Sensitisation (2-3Y)	Butyrate	0.0383	0.2019	0.8494	0.9523	1.0391	0.6995–1.5436	118
Sensitisation (2-3Y)	Isobutyrate	0.0968	0.2054	0.6373	0.9523	1.1017	0.7366–1.6478	118
Sensitisation (2-3Y)	Valerate	0.0126	0.2107	0.9523	0.9523	1.0127	0.6701–1.5303	118
Sensitisation (2-3Y)	Isovalerate	0.2788	0.1974	0.1578	0.5524	1.3215	0.8976–1.9456	118
Sensitisation (2-3Y)	Caproate	0.0657	0.2032	0.7464	0.9523	1.0679	0.7170–1.5905	118
Sensitisation (ever)	Acetate	0.402	0.2243	0.0731	0.5118	1.4948	0.9630–2.3201	123
Sensitisation (ever)	Propionate	0.2512	0.2062	0.2232	0.5209	1.2855	0.8581–1.9259	123
Sensitisation (ever)	Butyrate	0.1449	0.191	0.448	0.6273	1.1559	0.7950–1.6807	123
Sensitisation (ever)	Isobutyrate	0.0411	0.1859	0.825	0.825	1.042	0.7238–1.5000	123
Sensitisation (ever)	Valerate	0.096	0.1923	0.6176	0.7205	1.1008	0.7551–1.6045	123
Sensitisation (ever)	Isovalerate	0.2483	0.1943	0.2013	0.5209	1.2818	0.8759–1.8758	123
Sensitisation (ever)	Caproate	0.1648	0.1983	0.4059	0.6273	1.1792	0.7994–1.7394	123
Any allergic disease (1Y)	Acetate	0.4762	0.2253	0.0345	0.2416	1.61	1.0353–2.5036	117
Any allergic disease (1Y)	Propionate	0.2648	0.2057	0.1979	0.3463	1.3032	0.8708–1.9501	117
Any allergic disease (1Y)	Butyrate	-0.0017	0.189	0.9928	0.9928	0.9983	0.6892–1.4459	117
Any allergic disease (1Y)	Isobutyrate	0.3207	0.1965	0.1027	0.3191	1.3781	0.9375–2.0257	117
Any allergic disease (1Y)	Valerate	-0.0896	0.1902	0.6376	0.8927	0.9143	0.6297–1.3274	117
Any allergic disease (1Y)	Isovalerate	0.3125	0.21	0.1367	0.3191	1.3668	0.9056–2.0629	117
Any allergic disease (1Y)	Caproate	0.0084	0.1886	0.9645	0.9928	1.0084	0.6968–1.4594	117
Any allergic disease (2-3Y)	Acetate	0.3409	0.2291	0.1367	0.8253	1.4062	0.8975–2.2031	117
Any allergic disease (2-3Y)	Propionate	0.0788	0.2034	0.6984	0.8253	1.082	0.7262–1.6122	117
Any allergic disease (2-3Y)	Butyrate	-0.1265	0.2046	0.5363	0.8253	0.8812	0.5901–1.3158	117
Any allergic disease (2-3Y)	Isobutyrate	0.0423	0.1917	0.8253	0.8253	1.0432	0.7165–1.5189	117
Any allergic disease (2-3Y)	Valerate	-0.0979	0.1985	0.6217	0.8253	0.9067	0.6145–1.3378	117
Any allergic disease (2-3Y)	Isovalerate	0.0511	0.1785	0.7746	0.8253	1.0524	0.7418–1.4932	117
Any allergic disease (2-3Y)	Caproate	-0.1531	0.2257	0.4975	0.8253	0.858	0.5513–1.3354	117
Any allergic disease (ever)	Acetate	0.5865	0.2869	0.0409	0.2865	1.7976	1.0244–3.1543	115
Any allergic disease (ever)	Propionate	0.1612	0.2367	0.4959	0.8678	1.1749	0.7388–1.8687	115
Any allergic disease (ever)	Butyrate	0.0146	0.2205	0.9472	0.9496	1.0147	0.6586–1.5633	115
Any allergic disease (ever)	Isobutyrate	0.1955	0.2138	0.3604	0.841	1.216	0.7997–1.8489	115
Any allergic disease (ever)	Valerate	-0.106	0.2235	0.6354	0.8896	0.8994	0.5804–1.3940	115
Any allergic disease (ever)	Isovalerate	0.3156	0.2579	0.2211	0.774	1.371	0.8270–2.2729	115
Any allergic disease (ever)	Caproate	0.0144	0.2272	0.9496	0.9496	1.0145	0.6499–1.5836	115
Atopic dermatitis (1Y)	Acetate	0.1132	0.1833	0.5371	0.8725	1.1198	0.7818–1.6040	122
Atopic dermatitis (1Y)	Propionate	0.0991	0.2025	0.6245	0.8725	1.1042	0.7425–1.6423	122
Atopic dermatitis (1Y)	Butyrate	-0.0589	0.1863	0.752	0.8725	0.9428	0.6544–1.3584	122
Atopic dermatitis (1Y)	Isobutyrate	0.2884	0.1907	0.1305	0.8725	1.3342	0.9181–1.9389	122
Atopic dermatitis (1Y)	Valerate	-0.0304	0.1896	0.8725	0.8725	0.97	0.6689–1.4066	122
Atopic dermatitis (1Y)	Isovalerate	0.0286	0.1778	0.8724	0.8725	1.029	0.7261–1.4581	122
Atopic dermatitis (1Y)	Caproate	-0.0681	0.1888	0.7185	0.8725	0.9342	0.6452–1.3526	122
Atopic dermatitis (2-3Y)	Acetate	0.1412	0.2115	0.5044	0.7062	1.1517	0.7608–1.7434	117
Atopic dermatitis (2-3Y)	Propionate	0.0969	0.2085	0.6422	0.7492	1.1017	0.7322–1.6578	117
Atopic dermatitis (2-3Y)	Butyrate	-0.1717	0.1952	0.3791	0.6995	0.8422	0.5744–1.2349	117
Atopic dermatitis (2-3Y)	Isobutyrate	0.1682	0.1998	0.3997	0.6995	1.1832	0.7999–1.7503	117
Atopic dermatitis (2-3Y)	Valerate	0.0324	0.2036	0.8737	0.8737	1.0329	0.6930–1.5395	117
Atopic dermatitis (2-3Y)	Isovalerate	-0.2436	0.2249	0.2788	0.6995	0.7838	0.5044–1.2180	117
Atopic dermatitis (2-3Y)	Caproate	-0.2492	0.2139	0.2439	0.6995	0.7794	0.5125–1.1852	117
Atopic dermatitis (ever)	Acetate	0.1978	0.2112	0.3491	0.8146	1.2187	0.8056–1.8437	113
Atopic dermatitis (ever)	Propionate	0.2009	0.2125	0.3445	0.8146	1.2225	0.8061–1.8539	113
Atopic dermatitis (ever)	Butyrate	-0.0419	0.1929	0.8282	0.8821	0.959	0.6571–1.3996	113
Atopic dermatitis (ever)	Isobutyrate	0.2574	0.1985	0.1946	0.8146	1.2936	0.8767–1.9088	113
Atopic dermatitis (ever)	Valerate	0.1143	0.1995	0.5666	0.8821	1.1211	0.7583–1.6576	113
Atopic dermatitis (ever)	Isovalerate	-0.027	0.1821	0.8821	0.8821	0.9734	0.6812–1.3909	113
Atopic dermatitis (ever)	Caproate	-0.0916	0.2072	0.6585	0.8821	0.9125	0.6079–1.3696	113
Food allergy (1Y)	Acetate	0.5222	0.2385	0.0286	0.1505	1.6857	1.0562–2.6905	116
Food allergy (1Y)	Propionate	0.3691	0.2446	0.1313	0.1751	1.4464	0.8956–2.3360	116
Food allergy (1Y)	Butyrate	0.5294	0.2864	0.0645	0.1505	1.698	0.9686–2.9766	116
Food allergy (1Y)	Isobutyrate	0.3277	0.2277	0.1501	0.1751	1.3878	0.8881–2.1686	116
Food allergy (1Y)	Valerate	0.2255	0.2273	0.3212	0.3212	1.253	0.8025–1.9564	116
Food allergy (1Y)	Isovalerate	0.3008	0.2055	0.1432	0.1751	1.351	0.9031–2.0211	116
Food allergy (1Y)	Caproate	0.6918	0.3616	0.0557	0.1505	1.9973	0.9832–4.0573	116
Food allergy (2-3Y)	Acetate	0.5024	0.2574	0.0509	0.3564	1.6527	0.9980–2.7369	118
Food allergy (2-3Y)	Propionate	0.2498	0.2365	0.2908	0.6785	1.2838	0.8076–2.0408	118
Food allergy (2-3Y)	Butyrate	-0.0247	0.2262	0.913	0.913	0.9756	0.6262–1.5200	118
Food allergy (2-3Y)	Isobutyrate	0.0787	0.2222	0.7233	0.913	1.0819	0.6999–1.6722	118
Food allergy (2-3Y)	Valerate	0.0782	0.2288	0.7325	0.913	1.0813	0.6906–1.6931	118
Food allergy (2-3Y)	Isovalerate	0.2131	0.1968	0.2789	0.6785	1.2375	0.8414–1.8201	118
Food allergy (2-3Y)	Caproate	-0.0331	0.2206	0.8809	0.913	0.9675	0.6278–1.4910	118
Food allergy (ever)	Acetate	0.5212	0.2604	0.0454	0.3175	1.6841	1.0108–2.8057	106
Food allergy (ever)	Propionate	0.2053	0.2302	0.3726	0.6399	1.2279	0.7820–1.9281	106
Food allergy (ever)	Butyrate	0.1667	0.2209	0.4504	0.6399	1.1814	0.7663–1.8214	106
Food allergy (ever)	Isobutyrate	0.1208	0.2095	0.564	0.658	1.1284	0.7485–1.7013	106
Food allergy (ever)	Valerate	0.0668	0.2183	0.7595	0.7595	1.0691	0.6970–1.6399	106
Food allergy (ever)	Isovalerate	0.2059	0.1965	0.2947	0.6399	1.2286	0.8359–1.8056	106
Food allergy (ever)	Caproate	0.1749	0.2351	0.457	0.6399	1.1911	0.7513–1.8884	106
Allergic rhinitis (2-3Y)	Acetate	0.5625	0.2627	0.0323	0.1833	1.755	1.0486–2.9371	118
Allergic rhinitis (2-3Y)	Propionate	0.1206	0.2422	0.6185	0.8659	1.1282	0.7018–1.8138	118
Allergic rhinitis (2-3Y)	Butyrate	0.452	0.2543	0.0755	0.1833	1.5715	0.9546–2.5870	118
Allergic rhinitis (2-3Y)	Isobutyrate	-0.0333	0.238	0.8887	0.8887	0.9672	0.6066–1.5423	118
Allergic rhinitis (2-3Y)	Valerate	0.0447	0.2376	0.8509	0.8887	1.0457	0.6563–1.6660	118
Allergic rhinitis (2-3Y)	Isovalerate	0.2225	0.198	0.261	0.4568	1.2492	0.8475–1.8413	118
Allergic rhinitis (2-3Y)	Caproate	0.5827	0.3312	0.0786	0.1833	1.7908	0.9356–3.4278	118

### Sheet: S4
Supplementary Table 4: Sensitivity analysis: logistic regression model results additionally adjusted for duration of breastfeeding.
Outcome	SCFA	β	SE	p (un-adjusted)	p (BH-adjusted)	OR	95% CI	n
Sensitisation (1Y)	Acetate	0.423	0.2312	0.0673	0.2595	1.5265	0.9703–2.4016	118
Sensitisation (1Y)	Butyrate	0.3493	0.2414	0.1479	0.2595	1.4181	0.8835–2.2762	118
Sensitisation (1Y)	Caproate	0.4313	0.2975	0.1471	0.2595	1.5393	0.8592–2.7577	118
Sensitisation (1Y)	Isobutyrate	-0.001	0.2029	0.996	0.996	0.999	0.6711–1.4870	118
Sensitisation (1Y)	Isovalerate	0.1673	0.1888	0.3755	0.5257	1.1821	0.8165–1.7114	118
Sensitisation (1Y)	Propionate	0.3281	0.227	0.1483	0.2595	1.3884	0.8898–2.1664	118
Sensitisation (1Y)	Valerate	0.1433	0.2099	0.4949	0.5774	1.1541	0.7648–1.7416	118
Sensitisation (2-3Y)	Acetate	0.3263	0.2283	0.1529	0.61	1.3859	0.8859–2.1680	106
Sensitisation (2-3Y)	Butyrate	0.0813	0.2039	0.69	0.8568	1.0847	0.7274–1.6175	106
Sensitisation (2-3Y)	Caproate	0.0708	0.2004	0.7239	0.8568	1.0733	0.7247–1.5896	106
Sensitisation (2-3Y)	Isobutyrate	0.0621	0.2111	0.7686	0.8568	1.0641	0.7035–1.6095	106
Sensitisation (2-3Y)	Isovalerate	0.2701	0.1988	0.1743	0.61	1.3101	0.8873–1.9345	106
Sensitisation (2-3Y)	Propionate	0.2225	0.2382	0.3501	0.8169	1.2492	0.7833–1.9924	106
Sensitisation (2-3Y)	Valerate	0.0412	0.2282	0.8568	0.8568	1.042	0.6662–1.6298	106
Sensitisation (ever)	Acetate	0.4198	0.2367	0.0762	0.5212	1.5217	0.9568–2.4201	107
Sensitisation (ever)	Butyrate	0.1893	0.2057	0.3576	0.5603	1.2084	0.8074–1.8085	107
Sensitisation (ever)	Caproate	0.1811	0.2153	0.4002	0.5603	1.1985	0.7860–1.8276	107
Sensitisation (ever)	Isobutyrate	0.0154	0.2001	0.9387	0.9387	1.0155	0.6861–1.5031	107
Sensitisation (ever)	Isovalerate	0.2938	0.207	0.1557	0.5212	1.3416	0.8942–2.0129	107
Sensitisation (ever)	Propionate	0.2678	0.2199	0.2234	0.5212	1.307	0.8494–2.0113	107
Sensitisation (ever)	Valerate	0.1438	0.211	0.4955	0.5781	1.1547	0.7636–1.7461	107
Any allergic disease (1Y)	Acetate	0.709	0.2845	0.0127	0.0889	2.0319	1.1635–3.5485	97
Any allergic disease (1Y)	Butyrate	0.0171	0.1899	0.9283	0.9471	1.0172	0.7011–1.4759	97
Any allergic disease (1Y)	Caproate	-0.0121	0.1829	0.9471	0.9471	0.9879	0.6903–1.4140	97
Any allergic disease (1Y)	Isobutyrate	0.4636	0.2313	0.045	0.1575	1.5898	1.0104–2.5015	97
Any allergic disease (1Y)	Isovalerate	0.2972	0.2218	0.1802	0.3153	1.3461	0.8716–2.0790	97
Any allergic disease (1Y)	Propionate	0.2994	0.2203	0.1743	0.3153	1.349	0.8759–2.0777	97
Any allergic disease (1Y)	Valerate	0.0342	0.2049	0.8673	0.9471	1.0348	0.6926–1.5463	97
Any allergic disease (2-3Y)	Acetate	0.3432	0.239	0.151	0.8541	1.4095	0.8822–2.2518	104
Any allergic disease (2-3Y)	Butyrate	-0.1903	0.2106	0.3661	0.8541	0.8267	0.5472–1.2490	104
Any allergic disease (2-3Y)	Caproate	-0.2596	0.2436	0.2866	0.8541	0.7714	0.4785–1.2435	104
Any allergic disease (2-3Y)	Isobutyrate	-0.0719	0.2031	0.7232	0.9827	0.9306	0.6249–1.3857	104
Any allergic disease (2-3Y)	Isovalerate	0.0031	0.1828	0.9866	0.9866	1.0031	0.7010–1.4352	104
Any allergic disease (2-3Y)	Propionate	0.0451	0.2269	0.8423	0.9827	1.0462	0.6706–1.6321	104
Any allergic disease (2-3Y)	Valerate	-0.1308	0.2213	0.5546	0.9705	0.8774	0.5686–1.3539	104
Any allergic disease (ever)	Acetate	0.6613	0.3166	0.0367	0.2571	1.9373	1.0416–3.6030	98
Any allergic disease (ever)	Butyrate	-0.0152	0.2179	0.9445	0.9445	0.985	0.6426–1.5097	98
Any allergic disease (ever)	Caproate	-0.0545	0.2213	0.8054	0.9445	0.9469	0.6137–1.4612	98
Any allergic disease (ever)	Isobutyrate	0.1952	0.2355	0.4071	0.9445	1.2155	0.7662–1.9284	98
Any allergic disease (ever)	Isovalerate	0.2497	0.256	0.3295	0.9445	1.2836	0.7771–2.1202	98
Any allergic disease (ever)	Propionate	0.14	0.2505	0.5762	0.9445	1.1503	0.7040–1.8794	98
Any allergic disease (ever)	Valerate	-0.0543	0.2418	0.8222	0.9445	0.9471	0.5896–1.5215	98
Atopic dermatitis (1Y)	Acetate	0.1693	0.2072	0.414	0.9094	1.1844	0.7891–1.7780	102
Atopic dermatitis (1Y)	Butyrate	-0.0502	0.1898	0.7914	0.9094	0.951	0.6556–1.3796	102
Atopic dermatitis (1Y)	Caproate	-0.0923	0.1836	0.6151	0.9094	0.9118	0.6362–1.3067	102
Atopic dermatitis (1Y)	Isobutyrate	0.4456	0.2216	0.0443	0.3104	1.5615	1.0113–2.4110	102
Atopic dermatitis (1Y)	Isovalerate	-0.0209	0.1838	0.9094	0.9094	0.9793	0.6830–1.4041	102
Atopic dermatitis (1Y)	Propionate	0.123	0.215	0.5672	0.9094	1.1309	0.7420–1.7238	102
Atopic dermatitis (1Y)	Valerate	0.0909	0.206	0.6591	0.9094	1.0951	0.7313–1.6400	102
Atopic dermatitis (2-3Y)	Acetate	0.1134	0.2208	0.6074	0.9397	1.1201	0.7266–1.7266	104
Atopic dermatitis (2-3Y)	Butyrate	-0.2637	0.2056	0.1997	0.4659	0.7682	0.5134–1.1495	104
Atopic dermatitis (2-3Y)	Caproate	-0.3692	0.2423	0.1276	0.4659	0.6913	0.4299–1.1116	104
Atopic dermatitis (2-3Y)	Isobutyrate	0.0576	0.2117	0.7854	0.9397	1.0593	0.6996–1.6040	104
Atopic dermatitis (2-3Y)	Isovalerate	-0.3828	0.2568	0.136	0.4659	0.6819	0.4123–1.1280	104
Atopic dermatitis (2-3Y)	Propionate	0.0178	0.2357	0.9397	0.9397	1.018	0.6414–1.6158	104
Atopic dermatitis (2-3Y)	Valerate	-0.0273	0.2288	0.9049	0.9397	0.973	0.6214–1.5238	104
Atopic dermatitis (ever)	Acetate	0.185	0.2213	0.4033	0.619	1.2032	0.7797–1.8566	97
Atopic dermatitis (ever)	Butyrate	-0.1002	0.1943	0.6061	0.6344	0.9046	0.6181–1.3241	97
Atopic dermatitis (ever)	Caproate	-0.1729	0.2064	0.4022	0.619	0.8413	0.5614–1.2606	97
Atopic dermatitis (ever)	Isobutyrate	0.3125	0.2204	0.1562	0.619	1.3668	0.8874–2.1051	97
Atopic dermatitis (ever)	Isovalerate	-0.0889	0.187	0.6344	0.6344	0.9149	0.6341–1.3200	97
Atopic dermatitis (ever)	Propionate	0.1786	0.223	0.4232	0.619	1.1955	0.7722–1.8510	97
Atopic dermatitis (ever)	Valerate	0.1666	0.2168	0.4421	0.619	1.1813	0.7724–1.8066	97
Food allergy (1Y)	Acetate	0.6327	0.2986	0.0341	0.17	1.8827	1.0485–3.3805	96
Food allergy (1Y)	Butyrate	0.6172	0.3349	0.0653	0.17	1.8537	0.9616–3.5735	96
Food allergy (1Y)	Caproate	0.7495	0.4178	0.0728	0.17	2.1159	0.9329–4.7987	96
Food allergy (1Y)	Isobutyrate	0.2366	0.2509	0.3456	0.4366	1.267	0.7748–2.0717	96
Food allergy (1Y)	Isovalerate	0.3064	0.2131	0.1505	0.2634	1.3585	0.8947–2.0627	96
Food allergy (1Y)	Propionate	0.2316	0.2687	0.3887	0.4366	1.2606	0.7445–2.1343	96
Food allergy (1Y)	Valerate	0.1989	0.2557	0.4366	0.4366	1.2201	0.7391–2.0140	96
Food allergy (2-3Y)	Acetate	0.4559	0.2607	0.0803	0.5622	1.5775	0.9464–2.6295	105
Food allergy (2-3Y)	Butyrate	-0.048	0.2276	0.8329	0.8707	0.9531	0.6102–1.4889	105
Food allergy (2-3Y)	Caproate	-0.0426	0.2136	0.8419	0.8707	0.9583	0.6305–1.4565	105
Food allergy (2-3Y)	Isobutyrate	-0.0465	0.2361	0.844	0.8707	0.9546	0.6009–1.5164	105
Food allergy (2-3Y)	Isovalerate	0.1487	0.1992	0.4553	0.8707	1.1604	0.7853–1.7145	105
Food allergy (2-3Y)	Propionate	0.1485	0.2652	0.5755	0.8707	1.1601	0.6899–1.9507	105
Food allergy (2-3Y)	Valerate	-0.0416	0.2557	0.8707	0.8707	0.9592	0.5811–1.5834	105
Food allergy (ever)	Acetate	0.486	0.2719	0.0738	0.5166	1.6258	0.9543–2.7701	90
Food allergy (ever)	Butyrate	0.1603	0.239	0.5025	0.9527	1.1738	0.7348–1.8751	90
Food allergy (ever)	Caproate	0.1467	0.2421	0.5444	0.9527	1.1581	0.7206–1.8612	90
Food allergy (ever)	Isobutyrate	-0.0096	0.2333	0.9672	0.9863	0.9904	0.6270–1.5647	90
Food allergy (ever)	Isovalerate	0.1759	0.1978	0.374	0.9527	1.1923	0.8091–1.7569	90
Food allergy (ever)	Propionate	-0.0043	0.2479	0.9863	0.9863	0.9957	0.6125–1.6188	90
Food allergy (ever)	Valerate	-0.08	0.2452	0.7442	0.9863	0.9231	0.5709–1.4927	90
Allergic rhinitis (2-3Y)	Acetate	0.5092	0.2551	0.0459	0.3215	1.664	1.0092–2.7434	105
Allergic rhinitis (2-3Y)	Butyrate	0.3775	0.265	0.1542	0.3598	1.4587	0.8678–2.4519	105
Allergic rhinitis (2-3Y)	Caproate	0.4836	0.3373	0.1516	0.3598	1.6219	0.8374–3.1411	105
Allergic rhinitis (2-3Y)	Isobutyrate	-0.0937	0.2408	0.6973	0.7311	0.9106	0.5680–1.4599	105
Allergic rhinitis (2-3Y)	Isovalerate	0.2145	0.2005	0.2849	0.4985	1.2392	0.8365–1.8358	105
Allergic rhinitis (2-3Y)	Propionate	0.1784	0.2632	0.4979	0.6971	1.1953	0.7136–2.0023	105
Allergic rhinitis (2-3Y)	Valerate	0.0867	0.2524	0.7311	0.7311	1.0906	0.6650–1.7887	105
